# Chronic health conditions and health-related economic inactivity in midlife: Evidence from the 1958 and 1970 British birth cohorts

**DOI:** 10.1101/2025.06.20.25329982

**Authors:** Laura Gimeno, Charis Bridger Staatz, Alice Goisis, Jennifer B. Dowd, George B. Ploubidis

## Abstract

**Background:** Health-related economic inactivity is a growing concern in the United Kingdom but little is known about how the relationship between health and work participation has changed across cohorts.

**Methods:** We used data from two British birth cohorts born in 1958 (National Child Development Study, *n* = 9,761) and 1970 (British Cohort Study, *n* = 7,336). We examined how self-reported chronic health conditions at age 42 (longstanding illness, obesity, diabetes, high blood pressure, back pain, and mental ill-health) were associated with economic activity at ages 50–54, focusing on health-related inactivity. Multinomial logistic regression models, adjusted for previous economic activity and sociodemographic characteristics, were used to estimate average marginal effects (AME).

**Results:** Poor health was more prevalent in the 1970c, including among those still working at age 50-54. Longstanding illness and mental ill-health were associated with a higher risk of health-related inactivity in both cohorts. A longstanding illness at age 42 was associated with a 6 percentage-point increase in health-related inactivity risk a decade later (AME_1958_ = 5.9 [95% Confidence Interval (CI) 2.7, 9.1], AME_1970_ = 6.5 [95%CI 3.4, 9.6]), and mental ill-health with a 4.5 percentage-point higher risk (AME_1958_ = 4.4 [95%CI 0.9, 7.9], AME_1970_ = 4.5 [95%CI 1.1, 7.8]). The magnitude of associations was similar across cohorts except for high blood pressure.

**Conclusions:** Chronic health conditions in early midlife were strongly associated with a health-related inactivity, despite contextual change. Preventing ill-health and supporting employment for those with chronic conditions is key to face the challenges of population ageing.
