## Supplement B for "Chronic health conditions and health-related economic inactivity in midlife: Evidence from the 1958 and 1970 British birth cohorts"

### Sheet: Frontmatter
Relative Risk Ratios and Average Marginal Effects from unadjusted, minimally-adjusted, fully adjusted, and sensitivity regression models
1958 National Child Development Study (NCDS; 1958c) and 1970 British Cohort Study (BCS70, 1970c)
From Gimeno, Bridger Staatz, Goisis, Dowd and Ploubidis (2025) Long-term health conditions and health-related economic inactivity in midlife: Evidence from the 1958 and 1970 British birth cohorts.
Model Specifications
Model 1	Health condition at age 42 + Economic activity age 50-54
Model 2	Model 1 + Economic activity age 42 (lagged outcome)
Model 3	Model 2 + confounders (see manuscript Table 1)
Sensitivity 1	Model 3 with ACTFT, ACTPT and UNEMP grouped together
Sensitivity 2	Model 3 with additional controls (mother and father's education, housing tenure at age 5/7, ever breastfed, mother smoked during pregnancy)
Sensitivity 3A	Model 3 restricted to those ACTFT, ACTPT or UNEMP (i.e., economically active) at age 42
Sensitivity 3B	Model 3 excluding those INHLT at age 42
Abbreviations
ACTFT	Active full-time			ME	Average Marginal Effect			LSI	Longstanding illness
ACTPT	Active part-time			RR	Relative Risk Ratio			HIBP	High blood pressure
UNEMP	Unemployed			LL	Lower 95% Confidence Limit			PD	Psychological distress
INHLT	Inactive due to health problems			UL	Upper 95% Confidence Limit
INOTH	Inactive for other reasons
Note: To obtain Average Marginal Effects (AMEs) in percentage-point format, values in the spreadsheet must be multiplied by 100.
Where 95% confidence intervals do not overlap the null value (1 for RRs and 0 for AMEs, results have been bolded.

### Sheet: BCS70 (1970c)
Model	Condition	ACTFT_RR	ACTFT_RR_LL	ACTFT_RR_UL	ACTPT_RR	ACTPT_RR_LL	ACTPT_RR_UL	UNEMP_RR	UNEMP_RR_LL	UNEMP_RR_UL	INHLT_RR	INHLT_RR_LL	INHLT_RR_UL	INOTH_RR	INOTH_RR_LL	INOTH_RR_UL	ACTFT_ME	ACTFT_ME_LL	ACTFT_ME_UL	ACTPT_ME	ACTPT_ME_LL	ACTPT_ME_UL	UNEMP_ME	UNEMP_ME_LL	UNEMP_ME_UL	INHLT_ME	INHLT_ME_LL	INHLT_ME_UL	INOTH_ME	INOTH_ME_LL	INOTH_ME_UL
Model 1	LSI	1	1	1	1.4139	1.09667	1.8229	1.82329	0.724197	4.59046	13.3026	7.71266	22.944	1.86603	1.31372	2.65053	-0.222904	-0.268452	-0.177356	-0.00439153	-0.0394459	0.0306629	0.00505722	-0.0151222	0.0252366	0.201942	0.161204	0.242679	0.0202967	-0.00735809	0.0479514
Model 1	Obesity	1	1	1	0.600388	0.451662	0.798088	0.657691	0.234376	1.84557	1.86519	1.16332	2.99052	0.87176	0.589345	1.28951	0.0186422	-0.037427	0.0747114	-0.0706224	-0.102084	-0.0391605	-0.0065912	-0.0246356	0.0114532	0.0665208	0.0192944	0.113747	-0.00794938	-0.0348703	0.0189715
Model 1	Diabetes	1	1	1	0.889691	0.476432	1.66141	0.342501	0.0809594	1.44896	3.53056	1.91811	6.4985	1.25386	0.676547	2.32381	-0.106689	-0.209677	-0.00370178	-0.0435178	-0.112347	0.025311	-0.0149453	-0.0256871	-0.00420337	0.161424	0.0551809	0.267666	0.00372866	-0.0417366	0.0491939
Model 1	HIBP	1	1	1	0.841992	0.641928	1.10441	1.24322	0.455818	3.39083	1.79363	1.10057	2.92315	1.41985	0.989421	2.03753	-0.0448007	-0.101064	0.0114624	-0.0372603	-0.0708995	-0.00362104	0.0035607	-0.0195306	0.026652	0.0545244	0.00177946	0.107269	0.0239759	-0.00670385	0.0546556
Model 1	BackPain	1	1	1	1.18031	0.957264	1.45533	1.02629	0.462401	2.27781	2.14569	1.41543	3.2527	1.11997	0.808442	1.55155	-0.0706376	-0.111963	-0.0293125	0.00923492	-0.020861	0.0393308	-0.00152556	-0.0176848	0.0146337	0.0627383	0.0241895	0.101287	0.000190005	-0.0229053	0.0232853
Model 1	PD	1	1	1	1.15799	0.859576	1.56	2.00372	0.793417	5.06028	6.56551	4.00837	10.754	1.65436	1.03423	2.64631	-0.183145	-0.241859	-0.124431	-0.0261383	-0.0645148	0.0122383	0.00901669	-0.0136381	0.0316715	0.184181	0.125936	0.242427	0.0160855	-0.0218137	0.0539847
Model 2	LSI	1	1	1	1.19035	0.889562	1.59286	1.55637	0.559535	4.32913	5.38299	2.84669	10.179	1.53055	1.03514	2.26306	-0.0871358	-0.129932	-0.0443397	-0.011659	-0.0426607	0.0193427	0.00232174	-0.0180339	0.0226774	0.0837011	0.0447128	0.122689	0.012772	-0.0119788	0.0375227
Model 2	Obesity	1	1	1	0.551653	0.384561	0.791347	0.650395	0.206139	2.05208	1.66669	0.852971	3.25669	0.807433	0.516674	1.26182	0.035488	-0.0113822	0.0823581	-0.0596665	-0.0909621	-0.0283709	-0.00569229	-0.0240818	0.0126972	0.0348725	-0.00178272	0.0715276	-0.00500161	-0.0300038	0.0200006
Model 2	Diabetes	1	1	1	0.931494	0.503084	1.72472	0.407899	0.0930661	1.78778	3.51971	1.25176	9.89672	1.35481	0.666348	2.75456	-0.0554147	-0.15545	0.0446205	-0.0310809	-0.0848331	0.0226712	-0.0136774	-0.0253819	-0.00197299	0.089043	-0.0101551	0.188241	0.0111301	-0.0333501	0.0556102
Model 2	HIBP	1	1	1	0.737034	0.52081	1.04303	1.21402	0.423543	3.47978	1.368	0.671223	2.7881	1.24285	0.842378	1.83371	0.00039666	-0.0420479	0.0428412	-0.038554	-0.0710678	-0.00604014	0.00381356	-0.0184466	0.0260737	0.0175656	-0.0208092	0.0559403	0.0167782	-0.00884946	0.0424058
Model 2	BackPain	1	1	1	1.10918	0.864883	1.4225	1.18992	0.524583	2.69913	2.01965	1.08174	3.77076	1.06967	0.744182	1.53753	-0.0319342	-0.0654911	0.00162266	0.00102962	-0.0254615	0.0275208	0.000915018	-0.0145487	0.0163787	0.0318098	-0.000488703	0.0641084	-0.00182027	-0.0229624	0.0193218
Model 2	PD	1	1	1	0.973973	0.683872	1.38714	1.62351	0.613612	4.29553	3.73845	1.86025	7.51298	1.2567	0.763428	2.0687	-0.0577123	-0.107965	-0.00745936	-0.0257387	-0.0608816	0.00940421	0.0053737	-0.01462	0.0253674	0.0725765	0.0252612	0.119892	0.00550073	-0.025232	0.0362334
Model 3	LSI	1	1	1	1.18303	0.886539	1.57867	1.36639	0.483391	3.86233	4.6956	2.41503	9.1298	1.4446	0.976574	2.13694	-0.0694288	-0.106738	-0.03212	-0.00496437	-0.0343283	0.0243996	-0.000267404	-0.0192905	0.0187557	0.0648736	0.0335753	0.0961719	0.00978693	-0.0140023	0.0335761
Model 3	Obesity	1	1	1	0.558164	0.390587	0.797637	0.648827	0.196743	2.13973	1.40152	0.74197	2.64734	0.768436	0.482374	1.22414	0.0432848	-0.00073609	0.0873058	-0.0534337	-0.0828968	-0.0239707	-0.00538991	-0.0231141	0.0123342	0.022402	-0.00552673	0.0503307	-0.00686322	-0.0317662	0.0180398
Model 3	Diabetes	1	1	1	0.9142	0.476239	1.75492	0.371193	0.0783685	1.75816	3.03787	1.20336	7.66911	1.29359	0.600545	2.78642	-0.0343597	-0.111674	0.042955	-0.0243623	-0.0838378	0.0351132	-0.0139282	-0.0255523	-0.00230397	0.0626421	-0.000966964	0.126251	0.010008	-0.0367519	0.0567679
Model 3	HIBP	1	1	1	0.724802	0.514222	1.02162	1.24467	0.463089	3.34535	1.27244	0.652097	2.48291	1.18465	0.792726	1.77033	0.00684296	-0.0322513	0.0459372	-0.0365919	-0.0671344	-0.00604938	0.00409368	-0.0158767	0.0240641	0.0117198	-0.0182118	0.0416513	0.0139355	-0.011363	0.039234
Model 3	BackPain	1	1	1	1.12589	0.877118	1.44522	1.34071	0.621549	2.89199	2.21	1.18641	4.11672	1.09384	0.761454	1.57133	-0.0341468	-0.0657368	-0.00255682	0.0022808	-0.0225473	0.0271089	0.00221967	-0.0119999	0.0164393	0.0315276	0.00333641	0.0597187	-0.00188123	-0.02225	0.0184875
Model 3	PD	1	1	1	0.95072	0.666941	1.35524	1.40266	0.538191	3.65569	2.71909	1.36116	5.43172	1.12393	0.68035	1.85672	-0.0314545	-0.0738134	0.0109044	-0.0175891	-0.0520164	0.0168383	0.00306216	-0.0143377	0.020462	0.0446715	0.0110881	0.0782549	0.00130988	-0.0285401	0.0311599
Sensitivity 2	LSI	1	1	1	1.17691	0.880984	1.57223	1.41784	0.519092	3.87265	4.63076	2.42783	8.83257	1.45545	0.996011	2.12683	-0.0688917	-0.105461	-0.0323226	-0.00555037	-0.0348886	0.0237878	0.000574843	-0.0175899	0.0187396	0.0633696	0.0335364	0.0932028	0.0104976	-0.0123251	0.0333203
Sensitivity 2	Obesity	1	1	1	0.561818	0.394122	0.800867	0.628507	0.195297	2.02267	1.37442	0.724809	2.60624	0.773508	0.488762	1.22414	0.0434474	-0.000169408	0.0870642	-0.0525907	-0.0817549	-0.0234265	-0.00574365	-0.0228248	0.0113375	0.0212475	-0.00651355	0.0490085	-0.00636056	-0.0305552	0.017834
Sensitivity 2	Diabetes	1	1	1	0.913766	0.479167	1.74254	0.378676	0.0786575	1.82303	2.99723	1.19651	7.50801	1.27101	0.58727	2.75081	-0.0327074	-0.108444	0.043029	-0.023825	-0.0828193	0.0351692	-0.0135404	-0.0254966	-0.00158419	0.060893	-0.00109669	0.122883	0.0091798	-0.0373691	0.0557287
Sensitivity 2	HIBP	1	1	1	0.728504	0.517734	1.02508	1.19658	0.448885	3.1897	1.24174	0.639762	2.41015	1.20048	0.810654	1.77777	0.00710191	-0.0313845	0.0455883	-0.0359023	-0.0661806	-0.00562397	0.0033549	-0.0157512	0.022461	0.0105599	-0.0184925	0.0396122	0.0148856	-0.00985163	0.0396228
Sensitivity 2	BackPain	1	1	1	1.12099	0.875035	1.43607	1.35445	0.629733	2.91321	2.17341	1.17304	4.02689	1.09773	0.766668	1.57174	-0.0334106	-0.0647066	-0.00211453	0.00190968	-0.0224853	0.0263046	0.00251184	-0.0114855	0.0165092	0.0304083	0.0029612	0.0578554	-0.00141922	-0.0214571	0.0186186
Sensitivity 2	PD	1	1	1	0.947228	0.661734	1.35589	1.40325	0.559847	3.51725	2.65485	1.36183	5.17555	1.14104	0.699151	1.86222	-0.0306802	-0.0729007	0.0115403	-0.0178754	-0.05242	0.0166691	0.00316087	-0.0132282	0.01955	0.042867	0.0113437	0.0743903	0.00252778	-0.0263815	0.0314371
Sensitivity 3A	LSI	1	1	1	1.2324	0.901664	1.68446	1.46069	0.5014	4.25534	4.83836	2.44529	9.57339	1.30234	0.807004	2.1017	-0.0777024	-0.11935	-0.0360545	0.00313059	-0.0264824	0.0327436	0.00169959	-0.017285	0.0206842	0.0683538	0.0341599	0.102548	0.00451847	-0.0168415	0.0258784
Sensitivity 3A	Obesity	1	1	1	0.554405	0.385635	0.797035	0.671879	0.198193	2.27769	1.34364	0.655929	2.7524	0.752334	0.420183	1.34705	0.0439469	-0.00466367	0.0925575	-0.0514989	-0.0797057	-0.0232921	-0.00482071	-0.0230886	0.0134472	0.019729	-0.013112	0.0525699	-0.00735629	-0.0303706	0.015658
Sensitivity 3A	Diabetes	1	1	1	1.07096	0.551828	2.07846	0.455672	0.0947886	2.19053	3.13861	1.13006	8.71708	1.44028	0.637517	3.25387	-0.0586094	-0.142634	0.0254156	-0.00842295	-0.0710096	0.0541637	-0.0123668	-0.0255504	0.000816812	0.0667396	-0.0107188	0.144198	0.0126595	-0.0303429	0.0556618
Sensitivity 3A	HIBP	1	1	1	0.726956	0.501706	1.05334	1.15378	0.385192	3.45596	1.22839	0.551709	2.73502	0.925358	0.559538	1.53035	0.0161327	-0.0293529	0.0616183	-0.0302086	-0.0613721	0.000954877	0.00347046	-0.0182192	0.0251601	0.0121278	-0.0251451	0.0494008	-0.00152242	-0.0230981	0.0200532
Sensitivity 3A	BackPain	1	1	1	1.11144	0.854517	1.44561	1.4065	0.625405	3.16313	2.19971	1.03275	4.68528	0.950113	0.622346	1.4505	-0.034101	-0.072216	0.00401398	0.0028512	-0.0218864	0.0275888	0.00348532	-0.0113598	0.0183304	0.0335389	-0.00229874	0.0693764	-0.00577434	-0.0236042	0.0120556
Sensitivity 3A	PD	1	1	1	0.968411	0.660481	1.41991	1.49167	0.547796	4.0619	2.87571	1.40161	5.90016	0.995461	0.533361	1.85792	-0.037408	-0.0857296	0.0109137	-0.0133698	-0.0484293	0.0216898	0.00451629	-0.0140577	0.0230903	0.0498146	0.0129015	0.0867277	-0.00355319	-0.029376	0.0222696
Sensitivity 3B	LSI	1	1	1	1.17878	0.881723	1.57591	1.41747	0.507905	3.9559	4.60631	2.36673	8.96517	1.44514	0.9768	2.13804	-0.0720969	-0.110665	-0.0335293	-0.00398331	-0.0336995	0.0257328	0.00112512	-0.0175491	0.0197993	0.0640153	0.0327095	0.0953211	0.0109398	-0.013398	0.0352777
Sensitivity 3B	Obesity	1	1	1	0.549268	0.386167	0.781255	0.674706	0.206573	2.20372	1.41045	0.739731	2.68931	0.775642	0.484967	1.24054	0.0446759	-0.00150496	0.0908567	-0.0561828	-0.0857366	-0.026629	-0.00488621	-0.0232917	0.0135192	0.0229708	-0.00691115	0.0528528	-0.00657766	-0.0328112	0.0196558
Sensitivity 3B	Diabetes	1	1	1	0.913117	0.476121	1.7512	0.381477	0.0803798	1.81046	2.79995	1.01564	7.71905	1.23357	0.562009	2.7076	-0.0329022	-0.118029	0.0522244	-0.0226724	-0.0838484	0.0385037	-0.0137279	-0.0261327	-0.00132311	0.0611054	-0.0117897	0.134	0.00819711	-0.0406494	0.0570436
Sensitivity 3B	HIBP	1	1	1	0.723715	0.51376	1.01947	1.20577	0.437174	3.32565	1.28763	0.629877	2.63224	1.2036	0.803451	1.80305	0.00587452	-0.0361561	0.0479051	-0.0376435	-0.068567	-0.00671996	0.00365569	-0.0171462	0.0244576	0.0127111	-0.0208839	0.0463061	0.0154022	-0.0110215	0.0418259
Sensitivity 3B	BackPain	1	1	1	1.12261	0.876096	1.4385	1.39582	0.647942	3.00693	2.31523	1.1724	4.57205	1.0879	0.75611	1.56529	-0.037924	-0.0729385	-0.00290944	0.00205125	-0.0229915	0.027094	0.00311201	-0.0114136	0.0176377	0.0350571	0.00308143	0.0670327	-0.00229637	-0.0232868	0.0186941
Sensitivity 3B	PD	1	1	1	0.953475	0.661376	1.37458	1.41935	0.541044	3.72345	2.82963	1.4136	5.66412	1.10784	0.668316	1.83642	-0.0351027	-0.080157	0.00995157	-0.0172114	-0.0532628	0.0188399	0.00359571	-0.0146126	0.0218041	0.0482592	0.0133585	0.0831598	0.000459234	-0.0302736	0.0311921
Model	Condition	ACT_RR	ACT_RR_LL	ACT_RR_UL	INHLT_RR	INHLT_RR_LL	INHLT_RR_UL	INOTH_RR	INOTH_RR_LL	INOTH_RR_UL	ACT_ME	ACT_ME_LL	ACT_ME_UL	INHLT_ME	INHLT_ME_LL	INHLT_ME_UL	INOTH_ME	INOTH_ME_LL	INOTH_ME_UL
Sensitivity 1	LSI	1	1	1	4.44125	2.31153	8.53319	1.35118	0.916212	1.99264	-0.0758558	-0.111675	-0.0400371	0.0658691	0.0347618	0.0969763	0.00998675	-0.0140793	0.0340528
Sensitivity 1	Obesity	1	1	1	1.62638	0.887602	2.98005	0.922027	0.595262	1.42817	-0.0145932	-0.0486955	0.0195091	0.0218224	-0.00637342	0.0500181	-0.00722913	-0.0320331	0.0175749
Sensitivity 1	Diabetes	1	1	1	3.02075	1.28294	7.11252	1.29227	0.619179	2.69704	-0.0669174	-0.140688	0.00685281	0.0592956	-0.00112213	0.119713	0.0076218	-0.0382124	0.053456
Sensitivity 1	HIBP	1	1	1	1.36431	0.697205	2.66972	1.28885	0.869225	1.91104	-0.0262584	-0.0623668	0.00984987	0.0123067	-0.0184177	0.0430311	0.0139518	-0.011673	0.0395765
Sensitivity 1	BackPain	1	1	1	2.07227	1.12384	3.82112	1.03549	0.72295	1.48313	-0.0295051	-0.0624949	0.00348474	0.0314358	0.00374346	0.059128	-0.00193067	-0.0224584	0.0185971
Sensitivity 1	PD	1	1	1	2.68374	1.37209	5.24927	1.12331	0.679364	1.85736	-0.0465916	-0.0867979	-0.00638534	0.0451329	0.0110293	0.0792365	0.00145874	-0.0290454	0.0319629

### Sheet: NCDS (1968c)
Model	Condition	ACTFT_RR	ACTFT_RR_LL	ACTFT_RR_UL	ACTPT_RR	ACTPT_RR_LL	ACTPT_RR_UL	UNEMP_RR	UNEMP_RR_LL	UNEMP_RR_UL	INHLT_RR	INHLT_RR_LL	INHLT_RR_UL	INOTH_RR	INOTH_RR_LL	INOTH_RR_UL	ACTFT_ME	ACTFT_ME_LL	ACTFT_ME_UL	ACTPT_ME	ACTPT_ME_LL	ACTPT_ME_UL	UNEMP_ME	UNEMP_ME_LL	UNEMP_ME_UL	INHLT_ME	INHLT_ME_LL	INHLT_ME_UL	INOTH_ME	INOTH_ME_LL	INOTH_ME_UL
Model 1	LSI	1	1	1	1.08459	0.885204	1.32889	1.42307	0.781093	2.59269	7.7484	5.15726	11.6414	1.69754	1.22874	2.34519	-0.161375	-0.202684	-0.120066	-0.02847	-0.0528873	-0.00405282	0.00314016	-0.0168348	0.0231151	0.164038	0.130972	0.197104	0.022667	-0.00327776	0.0486117
Model 1	Obesity	1	1	1	0.684042	0.511812	0.91423	1.18891	0.563774	2.50722	1.3169	0.890648	1.94714	1.65706	1.07257	2.56008	-0.0177839	-0.0686188	0.033051	-0.0566391	-0.0872744	-0.0260037	0.00570755	-0.02105	0.0324651	0.0228831	-0.0123177	0.058084	0.0458323	0.00281117	0.0888534
Model 1	Diabetes	1	1	1	1.4364	0.727555	2.83585	1.4653	0.350171	6.13162	2.54136	1.24132	5.20295	1.34001	0.578217	3.10544	-0.129096	-0.243905	-0.0142864	0.0248558	-0.0771094	0.126821	0.00888752	-0.0504461	0.0682212	0.0872193	-0.0119708	0.186409	0.00813301	-0.0659749	0.0822409
Model 1	HIBP	1	1	1	1.17736	0.86465	1.60317	1.813	0.947429	3.46935	2.75086	1.73861	4.35247	1.75588	1.08971	2.82928	-0.128605	-0.190309	-0.0669006	-0.00840173	-0.0468022	0.0299987	0.0147951	-0.0134443	0.0430344	0.0895451	0.0327422	0.146348	0.0326662	-0.0115509	0.0768833
Model 1	BackPain	1	1	1	0.987108	0.790591	1.23247	2.05458	1.19827	3.52281	2.28753	1.61433	3.24147	1.31173	0.906245	1.89864	-0.0810905	-0.130347	-0.031834	-0.0221259	-0.0483092	0.00405734	0.0224515	0.000673651	0.0442294	0.0686703	0.0350442	0.102296	0.0120946	-0.0164283	0.0406175
Model 1	PD	1	1	1	1.57807	1.17564	2.11825	3.42366	1.79823	6.51832	5.6757	3.91909	8.21965	3.12751	2.0658	4.7349	-0.255	-0.309672	-0.200329	-0.00219071	-0.0418097	0.0374283	0.0326154	0.000661924	0.0645689	0.155792	0.107139	0.204445	0.0687834	0.0241969	0.11337
Model 2	LSI	1	1	1	1.07118	0.816883	1.40464	1.23548	0.677859	2.2518	3.42572	2.01875	5.81331	1.44929	0.999537	2.10142	-0.068745	-0.107865	-0.0296248	-0.0162505	-0.0409832	0.00848212	0.00233254	-0.0162925	0.0209576	0.0704906	0.0347698	0.106211	0.0121724	-0.00882552	0.0331703
Model 2	Obesity	1	1	1	0.695746	0.484229	0.999657	1.16828	0.526622	2.59175	1.20526	0.708972	2.04895	1.53719	0.954265	2.47622	-0.003274	-0.0446097	0.0380617	-0.0452428	-0.0754849	-0.0150007	0.00550912	-0.0207815	0.0317997	0.0105068	-0.0192155	0.0402292	0.0325008	0.00101575	0.0639859
Model 2	Diabetes	1	1	1	1.76345	0.683696	4.54845	1.95453	0.465406	8.20827	2.77024	1.08921	7.04569	1.39134	0.539815	3.58607	-0.109967	-0.217222	-0.00271263	0.0339127	-0.0642051	0.13203	0.018991	-0.0477177	0.0856997	0.0586935	-0.0268957	0.144283	-0.00162986	-0.0532327	0.0499729
Model 2	HIBP	1	1	1	1.02913	0.69357	1.52705	1.58545	0.804403	3.12488	2.57746	1.43268	4.63697	1.44169	0.866428	2.39889	-0.0634122	-0.115913	-0.010912	-0.0182583	-0.0513993	0.0148827	0.0114383	-0.0139988	0.0368755	0.0566745	0.0095343	0.103815	0.0135578	-0.0162522	0.0433677
Model 2	BackPain	1	1	1	0.918407	0.695397	1.21293	1.73862	0.972841	3.1072	1.56513	1.00452	2.43861	1.02939	0.665716	1.59172	-0.0252505	-0.0647959	0.0142948	-0.0161917	-0.0403513	0.0079679	0.0173848	-0.00330796	0.0380776	0.02444	-0.002237	0.0511169	-0.000382574	-0.0231185	0.0223533
Model 2	PD	1	1	1	1.21803	0.836697	1.77316	2.81805	1.48327	5.354	3.00935	1.85608	4.87918	2.03615	1.27256	3.25794	-0.108062	-0.158632	-0.0574918	-0.0149362	-0.0494097	0.0195374	0.0324387	0.00296746	0.0619099	0.061191	0.0212694	0.101113	0.0293685	-0.000705952	0.0594429
Model 3	LSI	1	1	1	1.11609	0.851473	1.46295	1.08494	0.59073	1.9926	3.09457	1.81313	5.28168	1.42108	0.988673	2.0426	-0.0585424	-0.0938343	-0.0232504	-0.00833995	-0.0325938	0.0159139	-0.00216736	-0.0192845	0.0149498	0.0588074	0.0270021	0.0906127	0.0102422	-0.00963971	0.0301242
Model 3	Obesity	1	1	1	0.71916	0.500449	1.03346	0.99853	0.462911	2.15389	1.02415	0.596502	1.7584	1.42069	0.878095	2.29856	0.0074227	-0.0308767	0.0457221	-0.0373088	-0.0675333	-0.00708425	0.000713256	-0.0208788	0.0223054	0.00180462	-0.0247944	0.0284036	0.0273682	-0.00235274	0.0570891
Model 3	Diabetes	1	1	1	1.88595	0.692217	5.1383	1.55233	0.346661	6.95121	2.49016	1.01014	6.13864	1.37887	0.530827	3.58173	-0.0956801	-0.201195	0.00983445	0.0443519	-0.0537725	0.142476	0.00885976	-0.0426138	0.0603333	0.0454108	-0.0211509	0.111972	-0.0029423	-0.0508745	0.0449899
Model 3	HIBP	1	1	1	0.968918	0.653527	1.43652	1.52175	0.779844	2.96948	2.34133	1.30327	4.20621	1.3094	0.79799	2.14854	-0.0473026	-0.0957196	0.00111435	-0.0184379	-0.0496416	0.0127659	0.00927009	-0.0136511	0.0321913	0.0472503	0.0054979	0.0890027	0.00922008	-0.0175674	0.0360076
Model 3	BackPain	1	1	1	0.925451	0.700032	1.22346	1.68859	0.936702	3.04403	1.58348	1.02468	2.44701	1.01293	0.65346	1.57015	-0.0230255	-0.0596639	0.0136128	-0.0134869	-0.0367705	0.00979669	0.0147426	-0.00459923	0.0340844	0.0231817	-0.00158807	0.0479514	-0.00141177	-0.0233706	0.0205471
Model 3	PD	1	1	1	1.17721	0.812473	1.70569	2.3089	1.21818	4.37624	2.48957	1.51359	4.09487	1.84573	1.1295	3.01613	-0.0811859	-0.12679	-0.035582	-0.010297	-0.0436774	0.0230834	0.0224211	-0.00204724	0.0468894	0.0443577	0.00932994	0.0793854	0.0247041	-0.00478138	0.0541896
Sensitivity 2	LSI	1	1	1	1.10749	0.848577	1.44541	1.06244	0.581602	1.9408	3.06542	1.80081	5.21811	1.40743	0.980718	2.01982	-0.0566097	-0.0915687	-0.0216508	-0.00859415	-0.0321579	0.0149696	-0.00270002	-0.0194594	0.0140593	0.0580321	0.026861	0.0892032	0.00987181	-0.00965117	0.0293948
Sensitivity 2	Obesity	1	1	1	0.715812	0.498444	1.02797	0.966501	0.453608	2.05932	0.990876	0.578553	1.69705	1.40351	0.874763	2.25185	0.00983391	-0.0278385	0.0475063	-0.0369284	-0.0670522	-0.0068046	-9.69072e-05	-0.0209358	0.020742	0.000385291	-0.0255462	0.0263168	0.0268061	-0.00237185	0.0559841
Sensitivity 2	Diabetes	1	1	1	1.85749	0.692618	4.98151	1.5678	0.351781	6.98727	2.40541	0.993635	5.82304	1.34029	0.526559	3.41157	-0.0920765	-0.194799	0.0106463	0.043782	-0.0525155	0.14008	0.00944096	-0.0418382	0.0607202	0.0427551	-0.0203502	0.10586	-0.0039016	-0.0502718	0.0424686
Sensitivity 2	HIBP	1	1	1	0.966359	0.654824	1.42611	1.51177	0.779969	2.9302	2.30845	1.29125	4.12695	1.31356	0.799089	2.15926	-0.0460686	-0.0940532	0.00191597	-0.0184429	-0.0491908	0.0123049	0.00902835	-0.0134899	0.0315466	0.0459802	0.0053892	0.0865713	0.00950298	-0.0171183	0.0361243
Sensitivity 2	BackPain	1	1	1	0.920876	0.695987	1.21843	1.67987	0.940158	3.00159	1.5821	1.02437	2.44349	0.992179	0.646546	1.52258	-0.0218434	-0.0581353	0.0144485	-0.0134132	-0.0366037	0.00977729	0.0145227	-0.00433755	0.0333829	0.0231792	-0.0013472	0.0477055	-0.0024452	-0.02359	0.0186996
Sensitivity 2	PD	1	1	1	1.16039	0.804352	1.67403	2.33126	1.24565	4.36299	2.50864	1.52267	4.13307	1.83935	1.12248	3.01404	-0.0802994	-0.125418	-0.0351803	-0.0115164	-0.0441879	0.0211551	0.0226163	-0.0012593	0.046492	0.0446922	0.00976444	0.0796199	0.0245072	-0.00486117	0.0538756
Sensitivity 3A	LSI	1	1	1	1.20128	0.90135	1.60101	1.05342	0.560691	1.97916	2.98552	1.65165	5.39662	1.18437	0.741583	1.89154	-0.058427	-0.098091	-0.018763	0.00545314	-0.0191605	0.0300668	-0.00259459	-0.0220946	0.0169054	0.0540037	0.0196161	0.0883912	0.0015648	-0.015477	0.0186066
Sensitivity 3A	Obesity	1	1	1	0.754334	0.506821	1.12272	1.05644	0.495469	2.25253	1.17562	0.638108	2.16592	1.37295	0.739116	2.55033	0.00170275	-0.0418738	0.0452793	-0.0280141	-0.0598116	0.00378328	0.00217437	-0.0220852	0.0264339	0.0088774	-0.0210982	0.038853	0.0152596	-0.011485	0.0420043
Sensitivity 3A	Diabetes	1	1	1	2.44989	0.844119	7.11035	1.60269	0.324502	7.91552	2.90628	1.06045	7.96496	0.967894	0.274067	3.41821	-0.130245	-0.260501	1.21943e-05	0.0739272	-0.0395419	0.187396	0.0101236	-0.0514176	0.0716647	0.0572355	-0.0275179	0.141989	-0.0110418	-0.050613	0.0285294
Sensitivity 3A	HIBP	1	1	1	1.09788	0.728724	1.65404	1.58746	0.793142	3.17728	2.51771	1.32191	4.79523	1.37837	0.731874	2.59594	-0.0653195	-0.121537	-0.00910163	-0.00496109	-0.0383642	0.028442	0.0113943	-0.0149537	0.0377423	0.0505568	0.00262766	0.0984859	0.00832947	-0.0178182	0.0344772
Sensitivity 3A	BackPain	1	1	1	0.984578	0.745496	1.30033	1.7505	0.974848	3.14333	1.55152	0.880146	2.73501	1.02383	0.5876	1.78392	-0.030565	-0.0712613	0.0101313	-0.0067853	-0.0291657	0.0155951	0.0175815	-0.00416792	0.039331	0.0202993	-0.0105309	0.0511294	-0.000530474	-0.0201833	0.0191223
Sensitivity 3A	PD	1	1	1	1.23581	0.81526	1.87331	2.33543	1.1952	4.56346	2.71561	1.50262	4.90777	1.78927	0.970418	3.29907	-0.0941228	-0.149266	-0.0389798	0.00021214	-0.0366951	0.0371194	0.0259648	-0.0037662	0.0556958	0.050704	0.00774224	0.0936657	0.0172419	-0.0108164	0.0453002
Sensitivity 3B	LSI	1	1	1	1.11598	0.848506	1.46776	1.0813	0.58701	1.99179	3.10776	1.77542	5.43991	1.40694	0.97476	2.03075	-0.0559257	-0.0922393	-0.019612	-0.00644859	-0.0306204	0.0177233	-0.00209252	-0.0205172	0.0163322	0.0538596	0.023262	0.0844571	0.0106072	-0.00958364	0.0307981
Sensitivity 3B	Obesity	1	1	1	0.719791	0.496267	1.04399	1.01761	0.46667	2.21899	1.11441	0.608935	2.03949	1.43894	0.881873	2.3479	0.00375116	-0.0374733	0.0449756	-0.0382493	-0.069158	-0.00734051	0.00103333	-0.0226612	0.0247279	0.0056261	-0.022975	0.0342271	0.0278387	-0.00269435	0.0583717
Sensitivity 3B	Diabetes	1	1	1	1.88335	0.673278	5.26825	1.6035	0.356839	7.20555	2.63368	0.992098	6.99152	1.43608	0.55153	3.73928	-0.103337	-0.216939	0.0102648	0.0438119	-0.0584011	0.146025	0.0106771	-0.0462162	0.0675705	0.0494286	-0.0256825	0.12454	-0.000580213	-0.0502869	0.0491265
Sensitivity 3B	HIBP	1	1	1	0.986359	0.662313	1.46895	1.56883	0.801923	3.06914	2.44305	1.30946	4.55798	1.34107	0.809658	2.22128	-0.0524843	-0.104618	-0.000350101	-0.0170392	-0.04899	0.0149117	0.0110024	-0.014158	0.0361628	0.0479743	0.00361027	0.0923384	0.0105467	-0.0170585	0.0381519
Sensitivity 3B	BackPain	1	1	1	0.948673	0.714657	1.25932	1.73929	0.971669	3.11332	1.6804	1.00393	2.8127	1.04006	0.67301	1.60728	-0.0284922	-0.0675719	0.0105876	-0.0118506	-0.0357689	0.0120677	0.0166971	-0.00405387	0.0374482	0.0242768	-0.00376521	0.0523187	-0.000631192	-0.0227835	0.0215212
Sensitivity 3B	PD	1	1	1	1.19964	0.822301	1.75014	2.36812	1.26153	4.44539	2.58396	1.44826	4.61028	1.86967	1.13996	3.06647	-0.0871822	-0.136415	-0.0379496	-0.00826593	-0.0430568	0.026525	0.0253503	-0.00137266	0.0520732	0.0444342	0.00445096	0.0844174	0.0256637	-0.00442345	0.0557508
Model	Condition	ACT_RR	ACT_RR_LL	ACT_RR_UL	INHLT_RR	INHLT_RR_LL	INHLT_RR_UL	INOTH_RR	INOTH_RR_LL	INOTH_RR_UL	ACT_ME	ACT_ME_LL	ACT_ME_UL	INHLT_ME	INHLT_ME_LL	INHLT_ME_UL	INOTH_ME	INOTH_ME_LL	INOTH_ME_UL
Sensitivity 1	LSI	1	1	1	2.99416	1.77146	5.06079	1.36043	0.96111	1.92566	-0.0692985	-0.102727	-0.0358705	0.0587856	0.0270989	0.0904724	0.0105128	-0.00942836	0.0304541
Sensitivity 1	Obesity	1	1	1	1.09156	0.639462	1.8633	1.58188	0.984244	2.54242	-0.0282478	-0.0636876	0.00719205	0.00180051	-0.0251035	0.0287045	0.0264473	-0.00333908	0.0562336
Sensitivity 1	Diabetes	1	1	1	2.03233	0.829523	4.97922	1.01732	0.417943	2.47629	-0.0415043	-0.122785	0.0397766	0.0446945	-0.0228326	0.112221	-0.00319015	-0.0509933	0.044613
Sensitivity 1	HIBP	1	1	1	2.25155	1.26778	3.99871	1.28101	0.814335	2.01512	-0.0549594	-0.0984249	-0.0114939	0.0464619	0.00497268	0.0879511	0.00849747	-0.0185403	0.0355353
Sensitivity 1	BackPain	1	1	1	1.53588	0.998711	2.36197	1.00951	0.672363	1.51572	-0.0207649	-0.0502248	0.00869506	0.0227173	-0.00191387	0.0473484	-0.00195241	-0.023951	0.0200462
Sensitivity 1	PD	1	1	1	2.20332	1.33738	3.62996	1.66415	1.0382	2.6675	-0.0676039	-0.110013	-0.0251946	0.0427408	0.00827483	0.0772068	0.024863	-0.00483814	0.0545642
